# The spread of SARS-CoV-2 variant Omicron with the doubling time of 2.0–3.3 days can be explained by immune evasion

**DOI:** 10.1101/2021.12.08.21267494

**Authors:** Frederic Grabowski, Marek Kochańczyk, Tomasz Lipniacki

## Abstract

Omicron, the novel highly mutated SARS-CoV-2 Variant of Concern (VOC, Pango lineage B.1.1.529), was first collected in early November 2021 in South Africa. By the end of November 2021, it had spread and approached fixation in South Africa, and had been detected on all continents. We analyzed the exponential growth of Omicron over the four-week periods in two most populated South Africa’s provinces, Gauteng and KwaZulu-Natal, arriving at the doubling time estimates of respectively 3.3 days [95% CI: 3.2–3.4 days] and 2.7 days [95% CI: 2.3–3.3 days]. Similar or even shorter doubling times were observed in other locations: Australia (3.0 days), New York State (2.5 days), UK (2.4 days), and Denmark (2.0 days). Log– linear regression suggests that the spread began in Gauteng around October 11, 2021, however, due to presumable stochasticity in the initial spread, this estimate can be inaccurate. Phylogenetics-based analysis indicates that the Omicron strain started to diverge in between October 6 and October 29, 2021. We estimated that the weekly growth of the ratio of Omicron to Delta is in the range 7.2–10.2, considerably higher than the growth of the ratio of Delta to Alpha (estimated to be in in the range 2.5–4.2), and Alpha to pre-existing strains (estimated to be in the range of 1.8–2.7). High relative growth does not necessarily imply higher Omicron infectivity. A two-strain SEIR model suggests that the growth advantage of Omicron may stem from immune evasion, which permits this VOC to infect both the recovered and the fully vaccinated individuals. As we demonstrated within the model, immune evasion is more concerning than increased transmissibility, because it can facilitate larger epidemic outbreaks.
