## Supplemental Table 1 for "The spread of SARS-CoV-2 variant Omicron with the doubling time of 2.0–3.3 days can be explained by immune evasion"

### Sheet: Gauteng
Week of 2021	Cases	All genomes	Omicron genomes	Estimated Omicron cases
16 (Apr 19--25)	2289	39	0	0
17 (Apr 26--May 02)	2446	35	0	0
18 (May 03--09)	3993	78	0	0
19 (May 10--16)	6278	109	0	0
20 (May 17--23)	9249	119	0	0
21 (May 24--30)	12918	108	0	0
22 (May 31--Jun 06)	17720	263	0	0
23 (Jun 07--13)	30838	208	0	0
24 (Jun 14--20)	48586	227	0	0
25 (Jun 21--27)	67048	314	0	0
26 (Jun 28--Jul 04)	81127	409	0	0
27 (Jul 05--11)	70117	312	0	0
28 (Jul 12--18)	44042	267	0	0
29 (Jul 19--25)	26945	186	0	0
30 (Jul 26--Aug 01)	20313	176	0	0
31 (Aug 02--08)	14910	222	0	0
32 (Aug 09--15)	10673	134	0	0
33 (Aug 16--22)	9072	95	0	0
34 (Aug 23--29)	6441	65	0	0
35 (Aug 30--Sep 05)	4115	77	0	0
36 (Sep 06--12)	3143	87	0	0
37 (Sep 13--19)	2229	95	0	0
38 (Sep 20--26)	1526	72	0	0
39 (Sep 27--Oct 03)	1239	29	0	0
40 (Oct 04--10)	911	51	0	0
41 (Oct 11--17)	739	30	0	0
42 (Oct 18--24)	454	24	0	0
43 (Oct 25--31)	625	9	0	0
44 (Nov 01--07)	491	16	1	30.7
45 (Nov 08--14)	762	27	21	592.7
46 (Nov 15--21)	2549	226	216	2436.2
47 (Nov 22--28)	10938	297	288	10606.5
48 (Nov 29--Dec 05)	50612	204	202	50115.8
49 (Dec 06--12)	70431	48	46	67496.4
50 (Dec 13--19)	42599	0	0	42599
51 (Dec 20--26)	20375	0	0	20375
52 (Dec 27--Jan 02)	11132	0	0	11132

### Sheet: KwaZulu-Natal
Week of 2021	Cases	All genomes	Omicron genomes	Estimated Omicron cases
16 (Apr 19--25)	554	39	0	0.0
17 (Apr 26--May 02)	435	25	0	0.0
18 (May 03--09)	601	25	0	0.0
19 (May 10--16)	696	16	0	0.0
20 (May 17--23)	824	14	0	0.0
21 (May 24--30)	958	24	0	0.0
22 (May 31--Jun 06)	1212	18	0	0.0
23 (Jun 07--13)	2366	30	0	0.0
24 (Jun 14--20)	3424	44	0	0.0
25 (Jun 21--27)	5103	82	0	0.0
26 (Jun 28--Jul 04)	8247	152	0	0.0
27 (Jul 05--11)	10338	173	0	0.0
28 (Jul 12--18)	5260	27	0	0.0
29 (Jul 19--25)	9624	60	0	0.0
30 (Jul 26--Aug 01)	11981	61	0	0.0
31 (Aug 02--08)	15234	108	0	0.0
32 (Aug 09--15)	18195	69	0	0.0
33 (Aug 16--22)	23356	54	0	0.0
34 (Aug 23--29)	22042	42	0	0.0
35 (Aug 30--Sep 05)	15778	34	0	0.0
36 (Sep 06--12)	9455	50	0	0.0
37 (Sep 13--19)	5493	35	0	0.0
38 (Sep 20--26)	3418	23	0	0.0
39 (Sep 27--Oct 03)	2212	15	0	0.0
40 (Oct 04--10)	1140	22	0	0.0
41 (Oct 11--17)	893	9	0	0.0
42 (Oct 18--24)	651	29	0	0.0
43 (Oct 25--31)	394	26	0	0.0
44 (Nov 01--07)	318	5	0	0.0
45 (Nov 08--14)	274	9	0	0.0
46 (Nov 15--21)	251	10	3	75.3
47 (Nov 22--28)	1799	38	18	852.2
48 (Nov 29--Dec 05)	4017	168	168	4017.0
49 (Dec 06--12)	18044	130	130	18044.0
50 (Dec 13--19)	33106	0	0	33106.0
51 (Dec 20--26)	27053	0	0	27053.0
52 (Dec 27--Jan 02)	15398	0	0	15398.0

### Sheet: INFORMATION
Data sources
All data has been aggregated by downloading from GISAID all available genomes for these regions with submission date <= Jan 5, 2022 and scrapping the collection dates.
Since in both Gauteng and KwaZulu-Natal in week 49 of 2021 almost all genomes are Omicron ones, we calculate estimated cases for weeks 50-52 assuming all cases come from Omicron infections. None of these data points are used in our fits.
