## Supplemental Table 5 for "The spread of SARS-CoV-2 variant Omicron with the doubling time of 2.0–3.3 days can be explained by immune evasion"

### Sheet: Australia
Week of 2020/2021	Cases	All genomes	Alpha genomes	Delta genomes	Omicron genomes	Estimated Omicron cases
40 (Sep 28--Oct 04)	104	74	0	0	0	0
41 (Oct 05--11)	137	108	0	0	0	0
42 (Oct 12--18)	114	67	0	0	0	0
43 (Oct 19--25)	126	67	0	0	0	0
44 (Oct 26--Nov 01)	76	35	0	0	0	0
45 (Nov 02--08)	64	28	0	0	0	0
46 (Nov 09--15)	84	25	0	0	0	0
47 (Nov 16--22)	85	39	0	0	0	0
48 (Nov 23--29)	68	22	0	0	0	0
49 (Nov 30--Dec 06)	70	27	1	0	0	0
50 (Dec 07--13)	65	31	5	0	0	0
51 (Dec 14--20)	161	112	1	0	0	0
52 (Dec 21--27)	139	69	10	0	0	0
53 (Dec 28--Jan 03)	167	139	8	0	0	0
1 (Jan 04--10)	110	74	19	0	0	0
2 (Jan 11--17)	107	57	18	0	0	0
3 (Jan 18--24)	56	44	21	0	0	0
4 (Jan 25--31)	41	24	10	0	0	0
5 (Feb 01--07)	39	29	10	0	0	0
6 (Feb 08--14)	43	52	41	0	0	0
7 (Feb 15--21)	30	29	18	0	0	0
8 (Feb 22--28)	48	30	11	0	0	0
9 (Mar 01--07)	68	41	20	0	0	0
10 (Mar 08--14)	84	66	36	0	0	0
11 (Mar 15--21)	76	56	25	1	0	0
12 (Mar 22--28)	70	57	28	0	0	0
13 (Mar 29--Apr 04)	81	66	38	3	0	0
14 (Apr 05--11)	62	47	24	0	0	0
15 (Apr 12--18)	114	111	49	34	0	0
16 (Apr 19--25)	147	125	37	50	0	0
17 (Apr 26--May 02)	158	79	25	35	0	0
18 (May 03--09)	93	72	23	39	0	0
19 (May 10--16)	47	45	21	4	0	0
20 (May 17--23)	41	21	5	7	0	0
21 (May 24--30)	86	87	5	10	0	0
22 (May 31--Jun 06)	86	69	14	26	0	0
23 (Jun 07--13)	71	63	6	28	0	0
24 (Jun 14--20)	93	64	6	42	0	0
25 (Jun 21--27)	173	184	12	165	0	0
26 (Jun 28--Jul 04)	276	284	21	257	0	0
27 (Jul 05--11)	417	483	5	473	0	0
28 (Jul 12--18)	795	769	3	754	0	0
29 (Jul 19--25)	1066	973	2	962	0	0
30 (Jul 26--Aug 01)	1530	1311	2	1305	0	0
31 (Aug 02--08)	2018	1423	1	1421	0	0
32 (Aug 09--15)	2985	1423	2	1415	0	0
33 (Aug 16--22)	5305	1775	1	1761	0	0
34 (Aug 23--29)	7691	1507	1	1489	0	0
35 (Aug 30--Sep 05)	10544	2237	0	2199	0	0
36 (Sep 06--12)	12168	2686	0	2620	0	0
37 (Sep 13--19)	11805	840	0	822	0	0
38 (Sep 20--26)	11903	762	0	759	0	0
39 (Sep 27--Oct 03)	14380	1062	0	1046	0	0
40 (Oct 04--10)	16156	1174	0	1166	0	0
41 (Oct 11--17)	15696	1236	0	1229	0	0
42 (Oct 18--24)	14967	1087	0	1075	0	0
43 (Oct 25--31)	11800	797	0	790	0	0
44 (Nov 01--07)	9548	935	0	927	0	0
45 (Nov 08--14)	9025	1145	0	1140	0	0
46 (Nov 15--21)	9046	907	0	895	0	0
47 (Nov 22--28)	9490	1098	0	1079	8	69.1
48 (Nov 29--Dec 05)	9982	1330	0	1281	37	277.7
49 (Dec 06--12)	11647	1485	0	1145	332	2603.9
50 (Dec 13--19)	23914	1206	0	352	854	16934.1
51 (Dec 20--26)	55796	1504	0	278	1225	45445.5
52 (Dec 27--Jan 02)	182085	227	0	22	205	164438

### Sheet: Denmark
Week of 2021	Cases	All genomes	Alpha genomes	Delta genomes	Omicron genomes	Estimated Omicron cases
40 (Sep 28--Oct 04)	3043	434	0	0	0	0.0
41 (Oct 05--11)	2742	397	0	0	0	0.0
42 (Oct 12--18)	2970	1154	0	0	0	0.0
43 (Oct 19--25)	4964	399	0	0	0	0.0
44 (Oct 26--Nov 01)	6943	1493	0	0	0	0.0
45 (Nov 02--08)	7822	1570	0	0	0	0.0
46 (Nov 09--15)	7015	1308	3	0	0	0.0
47 (Nov 16--22)	8349	1855	0	0	0	0.0
48 (Nov 23--29)	8867	2200	3	0	0	0.0
49 (Nov 30--Dec 06)	11251	2857	7	0	0	0.0
50 (Dec 07--13)	19155	4301	15	0	0	0.0
51 (Dec 14--20)	24676	5014	36	0	0	0.0
52 (Dec 21--27)	18913	3691	63	0	0	0.0
53 (Dec 28--Jan 03)	15364	3990	79	0	0	0.0
1 (Jan 04--10)	12775	4139	156	0	0	0.0
2 (Jan 11--17)	7602	4381	302	0	0	0.0
3 (Jan 18--24)	5583	3711	469	0	0	0.0
4 (Jan 25--31)	3801	2544	485	0	0	0.0
5 (Feb 01--07)	3149	2214	649	0	0	0.0
6 (Feb 08--14)	2741	1967	925	0	0	0.0
7 (Feb 15--21)	3215	2410	1586	0	0	0.0
8 (Feb 22--28)	3618	2672	2027	0	0	0.0
9 (Mar 01--07)	3644	2689	2289	0	0	0.0
10 (Mar 08--14)	5620	2957	2731	0	0	0.0
11 (Mar 15--21)	5046	3364	3042	0	0	0.0
12 (Mar 22--28)	2508	3703	3444	0	0	0.0
13 (Mar 29--Apr 04)	5305	3463	3277	3	0	0.0
14 (Apr 05--11)	4474	3409	3247	3	0	0.0
15 (Apr 12--18)	4841	3653	3540	3	0	0.0
16 (Apr 19--25)	4989	3585	3458	12	0	0.0
17 (Apr 26--May 02)	5290	4074	3893	18	0	0.0
18 (May 03--09)	6144	4904	4724	13	0	0.0
19 (May 10--16)	7447	4882	4745	28	0	0.0
20 (May 17--23)	6991	4721	4680	13	0	0.0
21 (May 24--30)	6889	4708	4677	14	0	0.0
22 (May 31--Jun 06)	6106	3866	3823	31	0	0.0
23 (Jun 07--13)	3385	1983	1915	64	0	0.0
24 (Jun 14--20)	1778	1078	985	87	0	0.0
25 (Jun 21--27)	1291	968	632	326	0	0.0
26 (Jun 28--Jul 04)	2374	2131	664	1449	0	0.0
27 (Jul 05--11)	3906	2938	386	2544	0	0.0
28 (Jul 12--18)	6877	6023	324	5690	0	0.0
29 (Jul 19--25)	5420	4736	124	4608	0	0.0
30 (Jul 26--Aug 01)	6180	5472	54	5414	0	0.0
31 (Aug 02--08)	6086	5291	36	5248	0	0.0
32 (Aug 09--15)	6991	5747	20	5724	0	0.0
33 (Aug 16--22)	6689	5351	8	5343	0	0.0
34 (Aug 23--29)	6622	5140	2	5137	0	0.0
35 (Aug 30--Sep 05)	4891	3479	1	3478	0	0.0
36 (Sep 06--12)	3394	2644	1	2643	0	0.0
37 (Sep 13--19)	2272	1894	1	1893	0	0.0
38 (Sep 20--26)	2392	2222	0	2221	0	0.0
39 (Sep 27--Oct 03)	2994	2622	0	2622	0	0.0
40 (Oct 04--10)	3869	3418	0	3418	0	0.0
41 (Oct 11--17)	4751	4244	0	4244	0	0.0
42 (Oct 18--24)	7763	7262	0	7261	0	0.0
43 (Oct 25--31)	11369	8253	0	8252	0	0.0
44 (Nov 01--07)	14778	11014	0	11014	0	0.0
45 (Nov 08--14)	20761	11301	0	11300	0	0.0
46 (Nov 15--21)	26769	11469	0	11469	0	0.0
47 (Nov 22--28)	28836	12375	0	12365	9	21.0
48 (Nov 29--Dec 05)	30184	17521	0	17241	277	477.2
49 (Dec 06--12)	45278	13158	0	11849	1307	4497.5
50 (Dec 13--19)	62885	6620	0	3510	3107	29514.2
51 (Dec 20--26)	67762	3621	0	930	2690	50339.6
52 (Dec 27--Jan 02)	146200	0	0	0	0

### Sheet: New York State
Week of 2021	Cases	All genomes	Alpha genomes	Delta genomes	Omicron genomes	Estimated Omicron cases
40 (Sep 28--Oct 04)	9088	171	0	0	0	0.0
41 (Oct 05--11)	9978	199	0	0	0	0.0
42 (Oct 12--18)	10048	159	0	0	0	0.0
43 (Oct 19--25)	11933	347	0	0	0	0.0
44 (Oct 26--Nov 01)	14231	231	0	0	0	0.0
45 (Nov 02--08)	19914	208	0	0	0	0.0
46 (Nov 09--15)	32316	395	0	0	0	0.0
47 (Nov 16--22)	37247	325	0	1	0	0.0
48 (Nov 23--29)	45281	171	0	0	0	0.0
49 (Nov 30--Dec 06)	66193	440	0	0	0	0.0
50 (Dec 07--13)	69981	648	0	0	0	0.0
51 (Dec 14--20)	72268	737	0	0	0	0.0
52 (Dec 21--27)	74939	1167	4	0	0	0.0
53 (Dec 28--Jan 03)	91875	1496	12	0	0	0.0
1 (Jan 04--10)	111695	1988	25	0	0	0.0
2 (Jan 11--17)	106969	1599	23	0	0	0.0
3 (Jan 18--24)	93134	1414	23	0	0	0.0
4 (Jan 25--31)	84212	1973	61	0	0	0.0
5 (Feb 01--07)	60317	1687	127	0	0	0.0
6 (Feb 08--14)	59646	2108	159	0	0	0.0
7 (Feb 15--21)	51802	1697	178	0	0	0.0
8 (Feb 22--28)	52195	2207	316	0	0	0.0
9 (Mar 01--07)	50784	2109	400	0	0	0.0
10 (Mar 08--14)	46712	2915	424	0	0	0.0
11 (Mar 15--21)	41406	2436	691	3	0	0.0
12 (Mar 22--28)	67963	3269	1089	3	0	0.0
13 (Mar 29--Apr 04)	55005	3172	1258	0	0	0.0
14 (Apr 05--11)	50857	3542	1464	3	0	0.0
15 (Apr 12--18)	42318	2934	1308	3	0	0.0
16 (Apr 19--25)	32181	1868	843	11	0	0.0
17 (Apr 26--May 02)	23755	1709	910	23	0	0.0
18 (May 03--09)	17578	1219	671	30	0	0.0
19 (May 10--16)	13051	920	484	32	0	0.0
20 (May 17--23)	9842	950	528	34	0	0.0
21 (May 24--30)	6556	499	269	31	0	0.0
22 (May 31--Jun 06)	4007	318	145	27	0	0.0
23 (Jun 07--13)	3431	329	129	87	0	0.0
24 (Jun 14--20)	2532	230	57	91	0	0.0
25 (Jun 21--27)	2278	246	47	126	0	0.0
26 (Jun 28--Jul 04)	2393	272	33	190	0	0.0
27 (Jul 05--11)	3970	603	30	458	0	0.0
28 (Jul 12--18)	6194	866	23	770	0	0.0
29 (Jul 19--25)	9352	1324	14	1244	0	0.0
30 (Jul 26--Aug 01)	16932	1910	14	1852	0	0.0
31 (Aug 02--08)	23694	2783	8	2724	0	0.0
32 (Aug 09--15)	29211	2784	3	2745	0	0.0
33 (Aug 16--22)	31770	2776	3	2753	0	0.0
34 (Aug 23--29)	31399	2663	1	2634	0	0.0
35 (Aug 30--Sep 05)	34701	2453	1	2441	0	0.0
36 (Sep 06--12)	31981	2294	2	2280	0	0.0
37 (Sep 13--19)	37939	2740	0	2729	0	0.0
38 (Sep 20--26)	34934	2403	0	2381	0	0.0
39 (Sep 27--Oct 03)	31046	2196	0	2182	0	0.0
40 (Oct 04--10)	33118	1992	0	1982	0	0.0
41 (Oct 11--17)	33490	2341	1	2328	0	0.0
42 (Oct 18--24)	26908	2157	0	2136	0	0.0
43 (Oct 25--31)	26428	2140	0	2126	0	0.0
44 (Nov 01--07)	29714	2076	0	2051	0	0.0
45 (Nov 08--14)	37225	2789	0	2776	0	0.0
46 (Nov 15--21)	47678	2738	0	2693	0	0.0
47 (Nov 22--28)	41135	2200	0	2176	13	243.1
48 (Nov 29--Dec 05)	62607	3493	0	3362	108	1935.7
49 (Dec 06--12)	68591	3787	0	2815	943	17079.8
50 (Dec 13--19)	113883	4712	0	1337	3357	81134.4
51 (Dec 20--26)	223956	1166	0	150	1015	194953.1
52 (Dec 27--Jan 02)	367687	172	0	6	165	352723.0

### Sheet: United Kingdom
Week of 2021	Cases	All genomes	Alpha genomes	Delta genomes	Omicron genomes	Estimated Omicron cases
40 (Sep 28--Oct 04)	68009	4675	3	0	0	0.0
41 (Oct 05--11)	100738	6935	4	0	0	0.0
42 (Oct 12--18)	118693	6867	3	0	0	0.0
43 (Oct 19--25)	151391	9346	34	0	0	0.0
44 (Oct 26--Nov 01)	161114	7472	72	1	0	0.0
45 (Nov 02--08)	157099	10287	280	1	0	0.0
46 (Nov 09--15)	177305	10794	671	1	0	0.0
47 (Nov 16--22)	142727	7249	736	0	0	0.0
48 (Nov 23--29)	105282	4394	476	0	0	0.0
49 (Nov 30--Dec 06)	105915	4086	598	0	0	0.0
50 (Dec 07--13)	126161	9469	3157	0	0	0.0
51 (Dec 14--20)	190744	12128	5602	0	0	0.0
52 (Dec 21--27)	248198	7808	4159	1	0	0.0
53 (Dec 28--Jan 03)	366434	10893	7816	0	0	0.0
1 (Jan 04--10)	417570	12676	9624	1	0	0.0
2 (Jan 11--17)	323610	15998	12935	2	0	0.0
3 (Jan 18--24)	251504	14899	12894	4	0	0.0
4 (Jan 25--31)	169713	21117	19391	4	0	0.0
5 (Feb 01--07)	128504	12260	11409	3	0	0.0
6 (Feb 08--14)	92398	15866	15125	1	0	0.0
7 (Feb 15--21)	77431	17074	16483	4	0	0.0
8 (Feb 22--28)	61045	16316	15866	2	0	0.0
9 (Mar 01--07)	41966	14081	13688	2	0	0.0
10 (Mar 08--14)	39918	18317	17934	3	0	0.0
11 (Mar 15--21)	38145	16901	16599	3	0	0.0
12 (Mar 22--28)	36459	17253	16958	4	0	0.0
13 (Mar 29--Apr 04)	26346	12420	12164	25	0	0.0
14 (Apr 05--11)	10387	8279	7979	73	0	0.0
15 (Apr 12--18)	18045	7627	7161	182	0	0.0
16 (Apr 19--25)	17062	7282	6565	466	0	0.0
17 (Apr 26--May 02)	15319	6991	5918	837	0	0.0
18 (May 03--09)	14659	7076	5108	1762	0	0.0
19 (May 10--16)	15917	7295	4090	3068	0	0.0
20 (May 17--23)	11761	9312	3162	6061	0	0.0
21 (May 24--30)	21518	14507	3021	11388	0	0.0
22 (May 31--Jun 06)	32836	22270	2495	19706	0	0.0
23 (Jun 07--13)	48921	15044	1014	13959	0	0.0
24 (Jun 14--20)	64227	18045	415	17556	0	0.0
25 (Jun 21--27)	102394	25348	312	25009	0	0.0
26 (Jun 28--Jul 04)	171000	30996	230	30739	0	0.0
27 (Jul 05--11)	217811	24896	108	24766	0	0.0
28 (Jul 12--18)	312694	22145	35	22076	0	0.0
29 (Jul 19--25)	263973	34156	78	34054	0	0.0
30 (Jul 26--Aug 01)	182755	31670	123	31526	0	0.0
31 (Aug 02--08)	188695	32055	17	32022	0	0.0
32 (Aug 09--15)	198075	28910	6	28891	0	0.0
33 (Aug 16--22)	225469	34627	9	34610	0	0.0
34 (Aug 23--29)	238517	37711	15	37687	0	0.0
35 (Aug 30--Sep 05)	246703	39119	6	39101	0	0.0
36 (Sep 06--12)	248150	37856	6	37849	0	0.0
37 (Sep 13--19)	203470	39017	8	39006	0	0.0
38 (Sep 20--26)	234484	37332	10	37288	0	0.0
39 (Sep 27--Oct 03)	236450	37547	0	37518	0	0.0
40 (Oct 04--10)	253626	40409	6	40395	0	0.0
41 (Oct 11--17)	294859	36312	3	36292	0	0.0
42 (Oct 18--24)	324509	42129	2	42121	0	0.0
43 (Oct 25--31)	283955	43848	6	43838	0	0.0
44 (Nov 01--07)	244280	44966	0	44965	0	0.0
45 (Nov 08--14)	259190	51792	0	51784	0	0.0
46 (Nov 15--21)	284393	53588	0	53583	2	10.6
47 (Nov 22--28)	301423	58777	3	58580	183	938.5
48 (Nov 29--Dec 05)	317474	63718	0	62463	1246	6208.2
49 (Dec 06--12)	355126	63569	0	52757	10772	60177.4
50 (Dec 13--19)	541872	60630	0	24008	36559	326740.9
51 (Dec 20--26)	770711	24222	0	3987	20208	642991.0
52 (Dec 27--Jan 02)	1103303	0	0	0	0

### Sheet: INFORMATION
Data sources
Data for Australia and New York State have been aggregated by downloading from GISAID all available genomes for these regions with submission date <= Jan 5, 2022 and scrapping the collection dates.
Data for United Kingdom and Denmark (due to a large number of genomes and download limits on GISAID) was based on the GISAID variants report "Total submissions by Clade/Lineage and Variants by week (gisaid_weekly_surveillance_stats_2021_11_30_1324.tar.xz)" and then subsequently manually amended for weeks 40-52 of 2021 based on GISAID sequences with submission date <= Jan 5, 2022.
